# Machine Learning Based Prediction of COVID-19 Mortality Suggests Repositioning of Anticancer Drug for Treating Severe Cases

**DOI:** 10.1101/2021.11.11.21266048

**Authors:** Thomas Linden, Frank Hanses, Daniel Domingo-Fernández, Lauren Nicole DeLong, Alpha Tom Kodamullil, Jochen Schneider, Maria J.G.T. Vehreschild, Julia Lanznaster, Maria Madeleine Ruethrich, Stefan Borgmann, Martin Hower, Kai Wille, Thorsten Feldt, Siegbert Rieg, Bernd Hertenstein, Christoph Wyen, Christoph Roemmele, Jörg Janne Vehreschild, Carolin E. M. Jakob, Melanie Stecher, Maria Kuzikov, Andrea Zaliani, Holger Fröhlich, LEOSS study group

**Affiliations:** Fraunhofer Institute for Algorithms and Scientific Computing (SCAI), Schloss Birlinghoven, 53757 Sankt Augustin, Germany; University of Bonn, Bonn-Aachen International Center for IT, Friedrich Hirzebruch-Allee 6, 53115 Bonn, Germany; Emergency Department, University Hospital Regensburg, 93053 Regensburg, Germany; Clinic and Polyclinic for Internal Medicine II, Technical University of Munich, 81675 Munich, Germany; Department II of Internal Medicine, Infectious Diseases, University Hospital Frankfurt, Goethe University, 60590 Frankfurt, Germany; Department of Internal Medicine II, Hospital Passau, Innstraße 76, 94032 Passau, Germany; Institute for Infection Medicine and Hospital Hygiene, University Hospital Jena, 07743 Jena, Germany; Department of Infectious Diseases and Infection Control, Hospital Ingolstadt, 85049 Ingolstadt, Germany; Department of Pneumology, Infectious Diseases and Intensive Care, Klinikum Dortmund gGmbH, Hospital of University Witten / Herdecke, 44137 Dortmund, Germany; University Clinic for Haematology, Oncology, Haemostaseology and Palliative Care, Johannes Wesling Medical Centre Minden, 32429 Minden, Germany; Department of Gastroenterology, Hepatology and Infectious Diseases, University Hospital Düsseldorf, Medical Faculty of Heinrich Heine University Düsseldorf, Moorenstrasse 5, 40225 Düsseldorf, Germany; Department of Medicine II, University Hospital Freiburg, 79110 Freiburg, Germany; Christoph Wyen, Praxis am Ebertplatz Cologne, 50668 Cologne, Germany; Internal Medicine III - Gastroenterology and Infectious Diseases, University Hospital Augsburg, 86156 Augsburg, Germany; Department I for Internal Medicine, University Hospital of Cologne, University of Cologne, 50931 Cologne, Germany; Fraunhofer Institute for Translational Medicine and Pharmacologie (ITMP), VolksparkLabs, Schnackenburgallee 114, 22535 Hamburg, Germany; Department for Infectious Diseases and Infection Control, University Hospital Regensburg, Germany

**Keywords:** precision medicine, covid19, machine learning, drug repositioning, explainable ai

## Abstract

Despite available vaccinations COVID-19 case numbers around the world are still growing, and effective medications against severe cases are lacking. In this work, we developed a machine learning model which predicts mortality for COVID-19 patients using data from the multi-center ‘Lean European Open Survey on SARS-CoV-2-infected patients’ (LEOSS) observational study (>100 active sites in Europe, primarily in Germany), resulting into an AUC of almost 80%. We showed that molecular mechanisms related to dementia, one of the relevant predictors in our model, intersect with those associated to COVID-19. Most notably, among these molecules was tyrosine kinase 2 (TYK2), a protein that has been patented as drug target in Alzheimer’s Disease but also genetically associated with severe COVID-19 outcomes. We experimentally verified that anti-cancer drugs Sorafenib and Regorafenib showed a clear anti-cytopathic effect in Caco2 and VERO-E6 cells and can thus be regarded as potential treatments against COVID-19. Altogether, our work demonstrates that interpretation of machine learning based risk models can point towards drug targets and new treatment options, which are strongly needed for COVID-19.
