## Supplementary File 2 for "Machine Learning Based Prediction of COVID-19 Mortality Suggests Repositioning of Anticancer Drug for Treating Severe Cases"

### Sheet: supplementary_file_2-KG_relatio
subject	object	relations	evidence	pubmed
CHEBI:"angiotensin II"	GO:vasoconstriction	association	In the RAS cascade, ACE is responsible for the conversion of Angiotensin (Ang) I to Ang II, and Ang II is the vasoactive peptide principally responsible for systemic vasoconstriction and stimulation of aldosterone release (Figure 1) [16]	PubMed:32215613
CHEBI:"angiotensin II"	GO:vasoconstriction	association	Ang II is an effective pulmonary vasoconstrictor.	PubMed:32221983
CHEBI:"angiotensin II"	GO:vasoconstriction	association	ACE2 is a key counterregulatory enzyme that degrades angiotensin II to angiotensin-(1â€“7), thereby attenuating its effects on vasoconstriction, sodium retention, and fibrosis. Although angiotensin II is the primary substrate of ACE2, that enzyme also cleaves angiotensin I to angiotensin-(1â€“9) and participates in the hydrolysis of other peptides.16	DOI:"10.1056/NEJMsr2005760"
CHEBI:"angiotensin II"	GO:vasoconstriction	association	Biphasic, dose-dependent effects were observed for angiotensin (1-7), induced both through nitric oxide, kinins and prostaglandin release for counteracting the vasoconstricting effects of angiotensin II and the modulation of its own vasodilator action.	pubmed:15529593
CHEBI:"angiotensin II"	GO:vasoconstriction	increases	In the RAS cascade, ACE is responsible for the conversion of Angiotensin (Ang) I to Ang II, and Ang II is the vasoactive peptide principally responsible for systemic vasoconstriction and stimulation of aldosterone release (Figure 1) [16]	PubMed:32215613
CHEBI:"angiotensin II"	GO:vasoconstriction	increases	Ang II is an effective pulmonary vasoconstrictor.	PubMed:32221983
CHEBI:"angiotensin II"	GO:vasoconstriction	increases	ACE2 is a key counterregulatory enzyme that degrades angiotensin II to angiotensin-(1â€“7), thereby attenuating its effects on vasoconstriction, sodium retention, and fibrosis. Although angiotensin II is the primary substrate of ACE2, that enzyme also cleaves angiotensin I to angiotensin-(1â€“9) and participates in the hydrolysis of other peptides.16	DOI:"10.1056/NEJMsr2005760"
CHEBI:losartan	CHEBI:"angiotensin receptor antagonist"	isA	A tentative suggestion based on existing therapeutics, which would likely be resistant to new coronavirus mutations, is to use available angiotensin receptor 1 (AT1R) blockers, such as losartan, as therapeutics for reducing the aggressiveness and mortality from SARS-CoV-2 virus infections.	PubMed:32129518
CHEBI:losartan	CHEBI:"angiotensin receptor antagonist"	isA	In studies of dementias and Alzheimer's disease (AD), some studies have shown that antihypertensive drugs, including angiotensin-converting enzyme inhibitors, have some moderate effects on cognitive decline, but that the angiotensin receptor antagonist losartan has a significantly beneficial effect.	pubmed:14996614
CHEBI:losartan	HGNC:AGTR1	association	A tentative suggestion based on existing therapeutics, which would likely be resistant to new coronavirus mutations, is to use available angiotensin receptor 1 (AT1R) blockers, such as losartan, as therapeutics for reducing the aggressiveness and mortality from SARS-CoV-2 virus infections.	PubMed:32129518
CHEBI:losartan	HGNC:AGTR1	association	The AT1R antagonists losartan and olmesartan, commonly applied for reducing blood pressure in hypertensive patients, were shown to increase cardiac ACE2 expression about three-fold following chronic treatment (28 days) after myocardial infarction induced by coronary artery ligation of rats (Ishiyama et al., 2004).	PubMed:32129518
CHEBI:losartan	HGNC:AGTR1	association	In studies of dementias and Alzheimer's disease (AD), some studies have shown that antihypertensive drugs, including angiotensin-converting enzyme inhibitors, have some moderate effects on cognitive decline, but that the angiotensin receptor antagonist losartan has a significantly beneficial effect.	pubmed:14996614
CHEBI:losartan	HGNC:AGTR1	decreases	A tentative suggestion based on existing therapeutics, which would likely be resistant to new coronavirus mutations, is to use available angiotensin receptor 1 (AT1R) blockers, such as losartan, as therapeutics for reducing the aggressiveness and mortality from SARS-CoV-2 virus infections.	PubMed:32129518
CHEBI:losartan	HGNC:AGTR1	decreases	The AT1R antagonists losartan and olmesartan, commonly applied for reducing blood pressure in hypertensive patients, were shown to increase cardiac ACE2 expression about three-fold following chronic treatment (28 days) after myocardial infarction induced by coronary artery ligation of rats (Ishiyama et al., 2004).	PubMed:32129518
GO:"inflammasome complex"	HGNC:CASP1	association	The binding of COVI-19 to the Toll Like Receptor (TLR) causes the release of pro-IL-1Î² which is cleaved by caspase-1, followed by inflammasome activation and production of active mature IL-1Î² which is a mediator of lung inflammation, fever and fibrosis.	PubMed:32171193
GO:"inflammasome complex"	HGNC:CASP1	increases	The binding of COVI-19 to the Toll Like Receptor (TLR) causes the release of pro-IL-1Î² which is cleaved by caspase-1, followed by inflammasome activation and production of active mature IL-1Î² which is a mediator of lung inflammation, fever and fibrosis.	PubMed:32171193
GO:"inflammasome complex"	HGNC:CASP1	increases	The innate immunity mediators in the brain, namely microglia and astrocytes, express certain Pattern Recognition Receptors (PRRs), which are always on 'high-alert' for pathogens or other inflammatory triggers and participate in the assembly and activation of the inflammasome. The inflammasome orchestrates the activation of the precursors of proinflammatory caspases, which in turn, cleave the prec…
HGNC:CASP1	HGNC:IL1B	increases	The binding of COVI-19 to the Toll Like Receptor (TLR) causes the release of pro-IL-1Î² which is cleaved by caspase-1, followed by inflammasome activation and production of active mature IL-1Î² which is a mediator of lung inflammation, fever and fibrosis.	PubMed:32171193
HGNC:CASP1	HGNC:IL1B	increases	The processing is induced by an increase in activity of caspase-1 and NOD-like receptor family, pyrin domain containing 3 (NLRP3) via mitochondrial reactive oxygen species (ROS) and partially via NADPH oxidase-induced ROS.	pubmed:24357806
HGNC:IL10	HGNC:IL6	positiveCorrelation	The baseline IL-6 was positively correlated with neutrophil% (r=0.398,P<0.001), NLR (r=0.428, P<0.001), fibrinogen (r=0.370, P<0.001), SA (r=0.420, P<0.001), CRP (r=0.468, P<0.001), IL-10 (r=0.638, P<0.001) and IFN-Î³ (r=0.434, P<0.001).	PubMed:32334118
HGNC:IL10	HGNC:IL6	increases	The baseline IL-6 was positively correlated with neutrophil% (r=0.398,P<0.001), NLR (r=0.428, P<0.001), fibrinogen (r=0.370, P<0.001), SA (r=0.420, P<0.001), CRP (r=0.468, P<0.001), IL-10 (r=0.638, P<0.001) and IFN-Î³ (r=0.434, P<0.001).	PubMed:32334118
HGNC:IL10	HGNC:IL6	increases	IL-10 was found to suppress all A beta and LPS-induced inflammatory proteins measured (IL-1 alpha, IL-1 beta, IL-6, TNF-alpha and MCP-1) in both cell types with the exception of LPS-induced MCP-1 in THP-1 cells where no change was observed.	pubmed:11137576
HGNC:DDIT3	HGNC:BCL2L11	increases	However, if ER stress persists, GADD153 can induce apoptosis by suppressing the anti-apoptotic protein B-cell lymphoma 2 (Bcl-2) and inducing the pro-apoptotic proteins such as Bcl-2-interacting mediator of cell death (Bim
HGNC:DDIT3	HGNC:BCL2L11	increases	CHOP potentially co-operates with FOXO3a in neuronal cells to regulate PUMA and BIM expression in response to ER stress.	pubmed:22761832
HGNC:DDX58	HGNC:MAVS	increases	These complex signalling recruit adaptors, including TIR-domain-containing adaptor protein including IFN-Î² (TRIF), mitochondrial antiviral-signalling protein (MAVS) [64] and stimulator of interferon genes protein (STING) [65] to trigger downstream cascades molecules, involving adaptor molecule MyD88 and lead to the activation of the transcription factor nuclear factor-ÎºB (NF-ÎºB) and interferon…	PubMed:32169119
HGNC:DDX58	HGNC:MAVS	increases	Intracellular RNA viruses are sensed by receptors retinoic acid-inducible gene 1 (RIG-I)/melanoma differentiation-associated gene 5 (MDA5) that trigger the formation of MAVS signal complex on mitochondria.	pubmed:20628368
HGNC:IFIH1	HGNC:MAVS	increases	These complex signalling recruit adaptors, including TIR-domain-containing adaptor protein including IFN-Î² (TRIF), mitochondrial antiviral-signalling protein (MAVS) [64] and stimulator of interferon genes protein (STING) [65] to trigger downstream cascades molecules, involving adaptor molecule MyD88 and lead to the activation of the transcription factor nuclear factor-ÎºB (NF-ÎºB) and interferon…	PubMed:32169119
HGNC:IFIH1	HGNC:MAVS	increases	Intracellular RNA viruses are sensed by receptors retinoic acid-inducible gene 1 (RIG-I)/melanoma differentiation-associated gene 5 (MDA5) that trigger the formation of MAVS signal complex on mitochondria.	pubmed:20628368
