## Supplementary File 1 for "Machine Learning Based Prediction of COVID-19 Mortality Suggests Repositioning of Anticancer Drug for Treating Severe Cases"

### Sheet: shap_by_feature
	feature	shap_abs	shap_abs_fraction	Domain
1	BL_Age	27.3674	0.064674	Demographic
2	BL_Symp_Asymptomatic	12.2065	0.0288461	Symptoms
3	BL_Vital_SO2	12.0863	0.0285621	Vital
4	BL_HematoLab_Hemoglobin	10.9332	0.0258372	Hemato. Lab
5	BL_Lab_TroponineT	10.8616	0.0256679	Lab
6	BL_Symp_MuscleAches	10.0508	0.0237518	Symptoms
7	BL_Lab_Ferrit	9.96827	0.0235568	Lab
8	BL_Lab_CRP	9.94062	0.0234915	Lab
9	BL_HematoLab_Platelets	9.51301	0.022481	Hemato. Lab
10	BL_Gender	8.21928	0.0194236	Demographic
11	BL_Comorb_Hypertension	7.87617	0.0186128	Comorbidities
12	BL_Symp_DryCough	7.34525	0.0173582	Symptoms
13	BL_CT_AreasOfConsolidation	6.85726	0.0162049	CT_Xray
14	BL_Symp_Dyspnoe	6.76287	0.0159819	Symptoms
15	BL_Symp_Palpitations	6.66679	0.0157548	Symptoms
16	BL_INR	6.60021	0.0155975	Hemato. Lab
17	BL_Lab_Lipase	6.57858	0.0155464	Lab
18	BL_Lab_LDH	6.37542	0.0150663	Lab
19	BL_aPTT	6.01259	0.0142088	Hemato. Lab
20	BL_Lab_GammaGTV2	6.00549	0.0141921	Lab
21	BL_Vital_RespRate	5.88026	0.0138961	Vital
22	BL_Lab_Fibrinogen	5.68951	0.0134453	Lab
23	BL_Lab_PCT	5.59716	0.0132271	Lab
24	BL_HematoLab_Lymphocytes	5.52607	0.0130591	Hemato. Lab
25	BL_Comorb_AcuteKidneyInjury	5.4782	0.012946	Comorbidities
26	BL_Lab_CreatinineV2	5.20632	0.0123035	Lab
27	BL_Treat_ACEinhibitors	5.08449	0.0120156	Treatments
28	BL_Vital_Pulse	5.00623	0.0118306	Vital
29	BL_HematoLab_Leukocytes	4.9805	0.0117698	Hemato. Lab
30	BL_Lab_GOT_AST	4.96177	0.0117256	Lab
31	BL_Symp_RunnyNose	4.67724	0.0110532	Symptoms
32	BL_Vital_Temperature	4.64465	0.0109761	Vital
33	BL_Symp_ExcessiveTiredness	4.6303	0.0109422	Symptoms
34	BL_Treat_AT1inhibitors	4.62196	0.0109225	Treatments
35	BL_Treat_Statines	4.55133	0.0107556	Treatments
36	BL_Symp_AsymptomaticUnknown	4.08821	0.00966118	Symptoms
37	BL_Symp_SmellDisorder	4.05099	0.00957322	Symptoms
38	BL_Vital_paO2	3.65819	0.00864496	Vital
39	BL_EmergencyAdmission	3.65819	0.00864496	Other
40	BL_Symp_Headache	3.63535	0.00859098	Symptoms
41	BL_Vital_paCO2	3.55688	0.00840556	Vital
42	BL_Lab_UreaV2	3.55457	0.00840009	Lab
43	BL_Smoking	3.55407	0.0083989	Smoking
44	BL_Symp_Diarrhea	3.50544	0.00828399	Symptoms
45	BL_Comorb_WithDamageDiabetes	3.31606	0.00783646	Comorbidities
46	BL_Comorb_OtherSensitization	3.30068	0.00780011	Comorbidities
47	BL_Comorb_Dementia	3.28269	0.0077576	Comorbidities
48	BL_Comorb_NoDamageDiabetes	3.21046	0.0075869	Comorbidities
49	BL_Comorb_CoronaryArteryDisease	3.06392	0.00724059	Comorbidities
50	BL_PatientDecree	3.03813	0.00717966	Other
51	BL_Lab_Triglyceride	3.00248	0.00709541	Lab
52	BL_Lab_IL6	2.97427	0.00702873	Lab
53	BL_Vital_DiastolicBP	2.92524	0.00691287	Vital
54	BL_CV_MP	2.87842	0.00680223	Lab
55	BL_Treat_Ibuprofen	2.83817	0.00670711	Treatments
56	BL_HematoLab_Neutrophils	2.81367	0.0066492	Hemato. Lab
57	BL_BMI	2.80675	0.00663285	Vital
58	BL_CV_BNP	2.79322	0.00660089	Lab
59	BL_Lab_DdimerV2	2.72391	0.00643709	Lab
60	BL_Symp_SoreThroatUnknown	2.69337	0.00636492	Symptoms
61	BL_Vital_SystolicBP	2.67232	0.00631517	Vital
62	BL_Comorb_MyocardialInfarction	2.65872	0.00628304	Comorbidities
63	BL_CT_NotDone	2.65485	0.0062739	CT_Xray
64	BL_Comorb_AVBlock	2.57134	0.00607653	Comorbidities
65	BL_Comorb_ChronPulmDisease	2.55558	0.00603931	Comorbidities
66	BL_Lab_GPT_ALT	2.34287	0.00553663	Lab
67	BL_Lab_SerumAlbumin	2.2344	0.0052803	Lab
68	BL_Vital_GlasgowComaScale	2.1535	0.0050891	Vital
69	BL_Comorb_PriorNeuroDiagnosis	2.0638	0.00487714	Comorbidities
70	BL_TSH	1.94816	0.00460386	Lab
71	BL_Function_HeartEF	1.94763	0.00460259	Vital
72	BL_Symp_RunnyNoseUnknown	1.8992	0.00448814	Symptoms
73	BL_Symp_DeliriumUnknown	1.84634	0.00436325	Symptoms
74	BL_Comorb_ChronicHeartFailure	1.67352	0.00395483	Comorbidities
75	BL_Symp_ProductiveCough	1.66641	0.00393803	Symptoms
76	BL_CV_CK	1.58517	0.00374603	Lab
77	BL_Comorb_COPD	1.55334	0.00367083	Comorbidities
78	BL_Urine_ErysHemoglobin	1.46325	0.00345792	Urine
79	BL_Immunsuppressiva	1.33946	0.00316539	Comorbidities
80	BL_Urine_TotalProtein	1.33837	0.0031628	Urine
81	BL_Ethnicity	1.33148	0.00314653	Demographic
82	BL_Comorb_PeriphVasDisease	1.25211	0.00295896	Comorbidities
83	BL_Symp_Wheezing	1.16314	0.00274871	Symptoms
84	BL_Urine_Leukocytes	1.15276	0.00272418	Urine
85	BL_CT_Other_bit	1.11693	0.0026395	CT_Xray
86	BL_Urine_Glucose	1.10762	0.00261751	Urine
87	BL_Symp_TasteDisorder	1.10423	0.0026095	Symptoms
88	BL_Comorb_SolidTumor	1.0448	0.00246906	Comorbidities
89	BL_Urine_Bilirubin	1.04406	0.00246731	Urine
90	BL_Symp_TasteDisorderUnknown	1.01783	0.00240531	Symptoms
91	BL_Symp_ExcessiveTirednessUnkn	0.947362	0.00223879	Symptoms
92	BL_Urine_Urubilinogen	0.932556	0.0022038	Urine
93	BL_Comorb_ChronicKidneyDisease	0.91959	0.00217316	Comorbidities
94	BL_Symp_Delirium	0.834442	0.00197194	Symptoms
95	BL_Treat_VitaminD	0.830981	0.00196376	Treatments
96	BL_Symp_RedEye	0.817971	0.00193301	Symptoms
97	BL_Comorb_CerebrovasDisease	0.80641	0.00190569	Comorbidities
98	BL_Urine_KetoneBodies	0.776346	0.00183465	Urine
99	BL_Comorb_SolidTumorMeta	0.773518	0.00182796	Comorbidities
100	BL_Comorb_Lymphoma	0.765173	0.00180824	Comorbidities
101	BL_Lab_sIL2RV2	0.758456	0.00179237	Lab
102	BL_Symp_OtherNeuroUnknown	0.715196	0.00169014	Symptoms
103	BL_Comorb_ChronicLiverDisease	0.704805	0.00166558	Comorbidities
104	BL_StageHeartFailure	0.676788	0.00159937	Comorbidities
105	BL_Urine_Nitrite	0.658194	0.00155543	Urine
106	BL_Symp_MuscleWeakness	0.644829	0.00152385	Symptoms
107	BL_AT_III	0.616439	0.00145676	Hemato. Lab
108	BL_Symp_Meningism	0.601496	0.00142144	Symptoms
109	BL_Comorb_OrganTransplantation	0.589784	0.00139377	Comorbidities
110	BL_Lab_VitaminDV2	0.569445	0.0013457	Lab
111	BL_ChestXrayResult_bit	0.55901	0.00132104	CT_Xray
112	BL_ECigarettesVaporizer	0.551422	0.00130311	Smoking
113	BL_CT_CrazyPavingPattern	0.538892	0.0012735	CT_Xray
114	BL_Comorb_PepticUlcerDisease	0.523264	0.00123657	Comorbidities
115	BL_Symp_FeverUnknown	0.485293	0.00114684	Symptoms
116	BL_CT_Bronchiolitis	0.462341	0.00109259	CT_Xray
117	BL_Symp_SmellDisorderUnknown	0.456479	0.00107874	Symptoms
118	BL_Symp_DyspnoeUnknown	0.431086	0.00101873	Symptoms
119	BL_Lab_Bilirubine	0.417959	0.000987712	Lab
120	BL_Comorb_OtherHemato	0.40364	0.000953875	Comorbidities
121	BL_Comorb_AorticStenosis	0.385926	0.000912012	Comorbidities
122	BL_Symp_MuscleAchesUnknown	0.375849	0.000888199	Symptoms
123	BL_Symp_MuscleWeaknessUnknown	0.370636	0.00087588	Symptoms
124	BL_Comorb_Leukemia	0.357481	0.000844793	Comorbidities
125	BL_Comorb_Hemiplegia	0.343054	0.000810697	Comorbidities
126	BL_Comorb_NeuroAutoDiseases	0.334748	0.00079107	Comorbidities
127	BL_Lab_LDL	0.312717	0.000739007	Lab
128	BL_Symp_OtherNeuro	0.305262	0.000721389	Symptoms
129	BL_CT_NodularyLesions	0.300087	0.00070916	CT_Xray
130	BL_Comorb_CarotidArtDisease	0.273243	0.000645722	Comorbidities
131	BL_CT_InterlobSeptalThick	0.256752	0.000606752	CT_Xray
132	BL_Symp_NauseaEmesisUnknown	0.211859	0.000500662	Symptoms
133	BL_Comorb_StemCellTranspl	0.202437	0.000478394	Comorbidities
134	BL_Comorb_OtherCVD	0.199623	0.000471746	Comorbidities
135	BL_Comorb_AtrialFibrillation	0.190047	0.000449116	Comorbidities
136	BL_Comorb_AlcoholAbuse	0.171143	0.000404443	Comorbidities
137	BL_PriorHeartFailure	0.169303	0.000400093	Comorbidities
138	BL_CT_PleuralEffusion	0.162448	0.000383894	CT_Xray
139	BL_Symp_WheezingUnknown	0.155216	0.000366803	Symptoms
140	BL_Comorb_PollenSensitization	0.154575	0.000365289	Comorbidities
141	BL_Symp_MeningismUnknown	0.144515	0.000341515	Symptoms
142	BL_Comorb_DustMiteSensitization	0.142144	0.000335913	Comorbidities
143	BL_Comorb_TraumaticInjury	0.130743	0.00030897	Comorbidities
144	BL_Comorb_LiverCirrhosis	0.101096	0.000238909	Comorbidities
145	BL_CT_AirTrapping	0.100237	0.000236878	CT_Xray
146	BL_Comorb_ConnTissueDisease	0.0937648	0.000221583	Comorbidities
147	BL_Comorb_OnDialysis	0.0801513	0.000189412	Comorbidities
148	BL_Lab_HDL	0.0621288	0.000146822	Lab
149	BL_Comorb_Asthma	0.0232298	5.48962e-05	Comorbidities
150	BL_Symp_DiarrheaUnknown	0.020009	4.7285e-05	Symptoms
151	BL_CT_Normal	0.0127015	3.00158e-05	CT_Xray
152	BL_Symp_HeadacheUnknown	0.00889923	2.10305e-05	Symptoms
153	BL_Symp_Fever	0.00887938	2.09836e-05	Symptoms
154	BL_Symp_PalpitationsUnknown	0.00822265	1.94316e-05	Symptoms
155	BL_Symp_ProductiveCoughUnknown	0.00708295	1.67383e-05	Symptoms
156	BL_Comorb_RheumaticDisease	0.00618051	1.46057e-05	Comorbidities
157	BL_Symp_RedEyeUnknown	0.00562244	1.32868e-05	Symptoms
158	BL_Symp_SoreThroat	0.00476785	1.12673e-05	Symptoms
159	BL_Symp_DryCoughUnknown	0.00405888	9.59186e-06	Symptoms
160	BL_CT_GroundGlassOpacities	0.00246762	5.83143e-06	CT_Xray

### Sheet: pivot_shap_by_domain
Modality	Cumulative Importance	Number of Features
Lab	0.234765	25
Symptoms	0.204593	41
Comorbidities	0.131777	43
Vital	0.111868	11
Hemato. Lab	0.111059	8
Demographic	0.0872442	3
Treatments	0.0423646	5
CT_Xray	0.030778	12
Urine	0.0200236	8
Other	0.0158246	2
Smoking	0.00970201	2
Total	1	160

### Sheet: shap_only_comorb
			0.131777	1
i	rank	Comorbidity	importance	within_domain_importance	comorbidity category
1	10	Hypertension	0.0186128	0.141244	cardiovascular
2	24	Acute Kidney Injury	0.012946	0.0982413	organ injury / disease
3	44	Diabetes (with end organ damage)	0.00783646	0.0594674	metabolic
4	45	Other Sensitization	0.00780011	0.0591915	(auto)immune
5	46	Dementia	0.0077576	0.058869	neurodegenerative
6	47	Diabetes (without end organ damage)	0.0075869	0.0575736	cardiovascular
7	48	Coronary Artery Disease	0.00724059	0.0549456	cardiovascular
8	61	Myocardial Infarction	0.00628304	0.0476792	cardiovascular
9	63	AV Block	0.00607653	0.0461121	cardiovascular
10	64	Chron. Pulm. Disease	0.00603931	0.0458296	respiratory tract
11	68	Prior Neurological Diagnosis	0.00487714	0.0370105	neurological
12	73	Chronic Heart Failure	0.00395483	0.0300115	cardiovascular
13	76	COPD	0.00367083	0.0278563	respiratory tract
14	78	Immunsuppressiva	0.00316539	0.0240207	(auto)immune
15	81	Periph. Vas. Disease	0.00295896	0.0224542	cardiovascular
16	87	Solid Tumor	0.00246906	0.0187366	tumor / cancer
17	92	Chronic Kidney Disease	0.00217316	0.0164911	organ injury / disease
18	96	Cerebrovascular Disease	0.00190569	0.0144614	other
19	98	Solid Tumor Meta	0.00182796	0.0138716	tumor / cancer
20	99	Lymphoma	0.00180824	0.0137219	tumor / cancer
21	102	Chronic Liver Disease	0.00166558	0.0126394	organ injury / disease
22	103	Heart Failure Stage	0.00159937	0.0121369	cardiovascular
23	108	Organ Transplantation	0.00139377	0.0105767	organ injury / disease
24	113	Peptic Ulcer Disease	0.00123657	0.00938375	other
25	119	Other hematological disease	0.000953875	0.00723853	cardiovascular
26	120	Aortic Stenosis	0.000912012	0.00692085	cardiovascular
27	123	Leukemia	0.000844793	0.00641075	tumor / cancer
28	124	Hemiplegia	0.000810697	0.00615202	other
29	125	Other neurological autoimmune diseases	0.00079107	0.00600308	(auto)immune
30	129	Carotid arterial disease	0.000645722	0.00490009	cardiovascular
31	132	Stem cell transplantation	0.000478394	0.00363032	other
32	133	Other cardiovascular disease	0.000471746	0.00357987	cardiovascular
33	134	Atrial Fibrillation	0.000449116	0.00340814	cardiovascular
34	135	Alcohol Abuse	0.000404443	0.00306914	other
35	136	Prior Heart Failure	0.000400093	0.00303613	cardiovascular
36	139	Pollen Sensitization	0.000365289	0.00277201	(auto)immune
37	141	Dust Mite Sensitization	0.000335913	0.00254909	(auto)immune
38	142	Traumatic Injury	0.00030897	0.00234463	other
39	143	Liver Cirrhosis	0.000238909	0.00181297	organ injury / disease
40	145	Connective tissue disease	0.000221583	0.00168149	other
41	146	On Dialysis	0.000189412	0.00143736	organ injury / disease
42	148	Asthma	5.48962e-05	0.000416583	respiratory tract
43	155	Rheumatic Disease	1.46057e-05	0.000110836	(auto)immune

### Sheet: pivot_only_comorb_category
comorbidity category	n	importance	importance within domain
cardiovascular	14	0.0581456	0.441241
organ injury / disease	6	0.0186068	0.141199
(auto)immune	6	0.0124724	0.0946473
respiratory tract	3	0.00976503	0.0741025
metabolic	1	0.00783646	0.0594674
neurodegenerative	1	0.0077576	0.058869
tumor / cancer	4	0.00695006	0.0527409
other	7	0.00536635	0.0407228
neurological	1	0.00487714	0.0370105
Gesamtergebnis	43	0.131777	1
